# Dynamic Prediction of Mortality Risk Following Allogeneic Hematopoietic Stem Cell Transplantation

**DOI:** 10.1101/2025.02.17.25322391

**Authors:** Philipp Spohr, Rebecca C. Fröhlich, Sebastian Scharf, Anna Rommerskirchen, Jonathan Bobak, Sarah Schweier, Paul Jäger, Guido Kobbe, Sascha Dietrich, Alexander T. Dilthey, Birgit Henrich, Klaus Pfeffer, Rainer Haas, Gunnar W. Klau

**Author notes:** Shared First Author / Shared Last Author (Philipp Spohr, Rebecca C. Fröhlich, Klaus Pfeffer, Rainer Haas, Gunnar W. Klau).

## Abstract

Allogeneic hematopoietic stem cell transplantation (alloHSCT) is a potentially curative treatment for high-risk hematological malignancies, but early mortality within 100 days remains a significant challenge, affecting approximately 18% of patients. Identifying high-risk patients early is critical for timely interventions. While static risk scores like the Hematopoietic Cell Transplantation-Specific Comorbidity Index (HCT-CI) and Endothelial Activation and Stress Index (EASIX) are valuable, they do not adapt to patients’ clinical trajectories. Leveraging the increasing availability of digital medical datasets, we developed a dynamic risk stratification system based on a random forest approach to continuously predict mortality risk from day 0 to day 30 post-transplantation.

Analyzing data from 847 patients undergoing alloHSCT between 2004 and 2019, our model achieved high classification performance, with AUROC scores continuously exceeding 0.8 from day 17, and effectively stratified patients into high, moderate, and low-risk groups. Feature importance analysis revealed a shift over time, with early predictions utilizing diverse variables and later stages relying more on inflammation-related bloodwork parameters. This dynamic approach surpasses static methods, demonstrating improved predictive performance and adaptability across treatment phases. To promote reproducibility and broader application, we provide open access to the software and accompanying bloodwork time-series dataset.
