## Supplementary material for "Dynamic Prediction of Mortality Risk Following Allogeneic Hematopoietic Stem Cell Transplantation": Supplementary Table 1. Patient Characteristics.xlsx

### Sheet: Overview
male	female
492	355
type	HLA matching - related	HLA matching - not related	HLA not matching - related	HLA not matching - not related
peripheral	208	458	15	128
bone marrow	3	20	10	5
Deceased before Day 30	Alive Post Day 30	Deceased before Day 100	Alive Post Day 100
23	824	85	762
AML	CML	ALL	CLL	Other Leukaemia	MDS	Lymphoma	Aplastic Anaemia	Total
360	27	83	13	74	144	129	17	847
AML	360	CML	27	ALL	83	CLL	13	Other Leukaemia	74	MDS	144	Lymphoma	129	Aplastic Anaemia	17
C92.00	245	C92.10	23	C91.00	78	C91.10	9	C93.10	20	D46.0	15	C81.1	4	D60.0	3
C92.01	7	C92.20	4	C91.01	5	C91.30	3	C93.91	1	D46.1	7	C81.2	2	D61.0	1
C92.40	2					C91.60	1	C94.00	5	D46.2	104	C82.0	1	D61.3	5
C92.50	54							C94.01	1	D46.3	2	C82.1	16	D61.8	7
C92.60	1							C94.30	1	D46.4	1	C82.2	2	D61.9	1
C92.80	7							C94.50	4	D46.5	7	C82.4	1
C93.00	41							C94.70	1	D46.6	3	C82.7	4
C93.01	3							C95.00	8	D46.7	2	C83.1	12
								D47.1	13	D46.9	3	C83.2	1
								D47.4	20			C83.3	22
												C83.4	1
												C83.5	2
												C83.8	1
												C84.0	3
												C84.4	6
												C84.5	3
												C84.6	1
												C84.7	1
												C84.9	1
												C85.1	2
												C86.1	1
												C86.5	4
												C90.00	32
												C90.10	2
												C91.50	4
