## Supplementary material for "Dynamic Prediction of Mortality Risk Following Allogeneic Hematopoietic Stem Cell Transplantation": Supplementary Table 2. Hyperparameter Tuning.xlsx

### Sheet: Sheet1
Day	0	1	2	3	4	5	6	7	8	9	10	11	12	13	14	15	16	17	18	19	20	21	22	23	24	25	26	27	28	29	30
k	1639	1659	1679	1699	1776	1797	200	200	200	200	100	200	100	1996	200	100	20	100	100	200	40	200	40	100	200	2107	2125	2144	2163	2167	2168
maxDepth	2	2	2	2	2	2	2	2	2	2	2	2	2	2	2	2	2	2	2	2	2	2	2	2	2	2	2	2	2	2	2
maxFeatures	log2	log2	sqrt	sqrt	log2	sqrt	log2	sqrt	sqrt	sqrt	sqrt	sqrt	log2	sqrt	sqrt	sqrt	log2	log2	log2	sqrt	sqrt	sqrt	sqrt	log2	sqrt	log2	sqrt	log2	sqrt	log2	sqrt
minSamplesLeaf	2	7	7	4	7	7	7	2	7	7	7	4	2	4	4	4	4	7	7	4	7	2	7	4	7	4	7	7	2	7	7
nEstimators	250	100	200	100	100	100	150	200	250	100	200	100	100	100	250	100	250	100	250	200	100	200	200	100	100	100	250	250	150	200	200
